# Inexpensive multi-patient respiratory monitoring system for helmet ventilation during COVID-19 pandemic

**DOI:** 10.1101/2020.06.29.20141283

**Authors:** The Princeton Open Ventilation Monitor Collaboration, Philippe Bourrianne, Stanley Chidzik, Daniel Cohen, Peter Elmer, Thomas Hallowell, Todd J. Kilbaugh, David Lange, Andrew M. Leifer, Daniel R. Marlow, Peter D. Meyers, Edna Normand, Janine Nunes, Myungchul Oh, Lyman Page, Talmo Periera, Jim Pivarski, Henry Schreiner, Howard A. Stone, David W. Tank, Stephan Thiberge, Christopher Tully

**Affiliations:** Department of Mechanical and Aerospace Engineering, Princeton University, Princeton, NJ, 08544, USA; Department of Physics, Princeton University, Princeton, NJ, 08544, USA; Department of Anesthesiology and Critical Care Medicine, Children’s Hospital of Philadelphia, Philadelphia, PA 19104, USA; Princeton Neuroscience Institute, Princeton University, Princeton, NJ, 08544, USA; Department of Molecular Biology, Princeton University, Princeton, NJ, 08544, USA; Rutgers Robert Wood Johnson, New Brunswick, NJ, 08901 USA; Princeton Institute for Computational Science and Engineering, Princeton University, Princeton, NJ, 08544, USA

**Keywords:** COVID-19, non-invasive ventilation, CPAP, helmet, hood, respiratory profile monitor, remote monitoring, critical care, low-cost ventilator, emergency ventilator

## Abstract

**Background:** Helmet continuous positive applied pressure is a form of non-invasive ventilation (NIV) that has been used to provide respiratory support to COVID-19 patients. Helmet NIV is low-cost, readily available, provides viral filters between the patient and clinician, and may reduce the need for invasive ventilation. Its widespread adoption has been limited, however, by the lack of a respiratory monitoring system needed to address known safety vulnerabilities and to monitor patients. To address these safety and clinical needs, we developed an inexpensive respiratory monitoring system based on readily available components suitable for local manufacture. Open-source design and manufacturing documents are provided. The monitoring system comprises flow, pressure and CO_2_ sensors on the expiratory path of the helmet circuit and a central remote station to monitor up to 20 patients.

**Methods:** The system is validated in bench tests, in human-subject tests on healthy volunteers, and in experiments that compare respiratory features obtained at the expiratory path to simultaneous ground-truth measurements from proximal sensors.

**Findings:** Measurements of flow and pressure at the expiratory path are shown to deviate at high flow rates, and the tidal volumes reported via the expiratory path are systematically underestimated.

**Interpretation:** Helmet monitoring systems exhibit high-flow rate, non-linear effects from flow and helmet dynamics. These deviations are found to be within a reasonable margin and should, in principle, allow for calibration, correction and deployment of clinically accurate derived quantities.

**Funding:** This project is supported by Princeton University, and by National Science Foundation grants OAC-1836650, PHY-2031509 and IOS-1845137. The funding sources provided no role in the design or execution of the the work or in the preparation of the manuscript.

**Research in context:** *Evidence before this study:* Respiratory monitoring is standard when treating intubated patients undergoing invasive mechanical ventilation. In contrast, respiratory monitoring systems have not been developed for helmet non-invasive ventilation (NIV). Previous measurements of CO_2_ concentration in the helmet versus flow rate have been published and serve as the primary guide for setting the minimum flow rate for patient treatment of helmet NIV. Similar studies have explored optimal PEEP settings for clinical treatment. However, in practice, respiratory profiles are not measured during helmet treatment and more evidence is needed to evaluate whether clinically useful quantities, such as tidal volume, can be accurately measured during helmet NIV, to provide the same level of clincially relevant monitoring that is standard with invasive ventliation.

*Added value of this study:* Due to the widespread need for inexpensive multi-patient respiratory monitoring systems to cope with the COVID-19 pandemic, a helmet NIV monitoring system was developed and validated with bench tests, human-subject tests on healthy volunteers, and in experiments that compare respiratory features obtained at the expiratory path to simultaneous ground-truth measurements from proximal sensors. At high flow rate, the non-linear effects from the flow and helmet dynamics are observed and have a measurable effect on the estimation of tidal volumes and derived quantities.

*Implications of all the available evidence:* Helmet monitoring systems for NIV are in wide-spread use for the treatment of the coronavirus disease 2019. The introduction of respiratory monitoring systems for helmet NIV addresses important safety concerns and opens up the possibility of providing clinically relevant derived quantities to track disease progression. A systematic study of deviations between expiratory path measurements and ground-truth proximal sensors was conducted in bench tests and human-subject tests of health volunteers. The non-linear flow and helmet dynamics effects the accuracy of derived quantities at high flow rates. These deviations are found to be within a reasonable margin and should, in principle, allow for calibration, correction and deployment of clinically accurate derived quantities. An inexpensive implementation of the respiratory monitoring system was achieved to cope with the immense scale of the COVID-19 pandemic. Further steps to improve the quality of care for COVID-19 helmet NIV treatment can be achieved through the additional of respiratory monitoring systems that adjust for high flow-rate deviations in the estimation of tidal volumes and derived quantities.
