## Supplementary Design File 3 for "Inexpensive multi-patient respiratory monitoring system for helmet ventilation during COVID-19 pandemic"

### Sheet: Sheet1
Cat.	Item	Details	Model #	Manufacturer	Approx. Unit Cost		URL/Description
Flow-sensor Assembly
	Differential Pressure Sensor		SDP31-500PA-TR-250PCS	Sensirion AG	25		https://www.digikey.com/product-detail/en/sensirion-ag/SDP31-500PA-TR-250PCS/1649-1080-2-ND/7043960
	Pressure Sensor (analog)		MP3V5004GC6U	Freescale Semiconductor	9.29		https://www.mouser.com/ProductDetail/NXP-Semiconductors/MP3V5004GC6U?qs=3b6%2Fl7XffK%252BieqXu0b2wyA%3D%3D
	Flow element		Custom Fab	xometry	34.1
	Printed Circuit Board for Sensor		Custom Fab	Allen	24		includes passive components
	TIP-32 transistor		FQP65N06FS-ND	Digikey	1.29
	MCP3202 ADC		MCP3202 ADC	Mouser	2.03
	Housing		Custom 3D print		10
	Misc. hardware		See details below		2.8537
				Total	108.564
Patient Interface Box
	Patient Bedside Display	3.3V I2C RGB LCD Character Display	NHD-C0220BiZ-FS(RGB)-FBW-3VM	Newhaven Display	7		https://www.mouser.com/ProductDetail/Newhaven-Display/NHD-C0220BiZ-FSRGB-FBW-3VM?qs=sGAEpiMZZMt7dcPGmvnkBpFZcopQduFAmHLiSrtB/3w= or https://www.digikey.com/product-detail/en/newhaven-display-intl/NHD-C0220BIZ-FS-RGB-FBW-3VM/NHD-C0220BIZ-FS-RGB-FBW-3VM-ND/3507740
	Patient Microcontroller	Raspberry Pi 4B/4GB	RPI4-MODBP-4GB	Raspberry Pi	55		https://www.canakit.com/raspberry-pi-4-starter-kit.html?defpid=4512 or Digikey (Newark shipment was delayed over a week - depsite their claims)
	Interface PCB			Allen	30		Includes passive components
	Power Supply	5V 3A, 110VAC Wall Wart, 1.5m cable	SC0214	Raspberry Pi	8		Digikey if not from Canakit (Newark order was delayed over a week) https://www.newark.com/raspberry-pi/sc0214/5-1v-3a-usb-c-psu-us-white-rohs/dp/03AH7033
	Microcontroller Disk	32GB		Multiple suppliers	13		https://www.canakit.com/raspberry-pi-sd-card-noobs.html
	User knob (rotary encoder)	Bourns	PEC16-2015F-S0024	Adafruit/Mouser	4		https://www.mouser.com/ProductDetail/bourns/pec16-2015f-s0024/?qs=7YHpgRs8DgyydatHOcywxA%3D%3D&countrycode=US&currencycode=USD
	Knob for above						https://www.mouser.com/ProductDetail/Eagle-Plastic-Devices/450-4760?qs=sGAEpiMZZMuiwDVLTMm01RsmVxKSFf9sVY5f75lTHPI=
	Ethernet cable	5 ft cat-5e or 6 cable	73-7792-5 or 73-8892-5		8		https://www.mouser.com/ProductDetail/AIM-Cambridge-Cinch-Connectivity-Solutions/73-7796-25?qs=sGAEpiMZZMv%2F60yVGPe5wJEYoxSrntxze5o4myVOYVk%3D
	Enclosure		See details below	Custom	8.97659
				Total	133.977
Remote Station
	Ethernet cable	20 x 25 ft cat-5 cable	73-7796-25		147.8		https://www.mouser.com/ProductDetail/AIM-Cambridge-Cinch-Connectivity-Solutions/73-7796-25?qs=sGAEpiMZZMv%2F60yVGPe5wJEYoxSrntxze5o4myVOYVk%3D
	Network Switch	24 ports	GS324-100NAS	Netgear	80		https://www.bhphotovideo.com/c/product/1550986-REG/netgear_gs324_100nas_24_port_gigabit_ethernet_unmanaged.html/?ap=y&ap=y&smp=y&smp=y&lsft=BI%3A514&gclid=EAIaIQobChMIr_SRvvXM6AIVip-fCh0rcgugEAYYASABEgKxH_D_BwE
	Monitor	27", HDMI, Full HD, Vesa Mount, Touchscreen	TD2760	ViewSonic	560.99		https://www.viewsonic.com/us/td2760.html
	Monitoring Station Computer	Intel NUC	BOXNUC8i3CYSM1	Intel	359		https://www.intel.com/content/www/us/en/products/boards-kits/nuc/mini-pcs/nuc7i3dnhnc.html
				Total	1147.79
Flow Sensor Misc. Parts						unit/pkg
	Pressure sensor Spacer		96639A702	McMaster-Carr	8.94	100	Off-White Nylon Unthreaded Spacer for #4 1/8"long
	Flow sensor o-rings		9262K101	McMaster-Carr	6.6	50	Oil-Resistant Buna-N O-Ring 1 mm Wide, 2 mm ID
	Pressure sensor o-rings		9262K441	McMaster-Carr	15.37	100	Oil-Resistant Buna-N O-Ring 1 mm Wide, 3 mm ID
	Spacers between delrin flow block and its PCB		749-908-100	Mouser	62.5	500	Bivar Plastic Spcr .1 in / Standoffs & Spacers Mouser.com $0.10 per flow blocks Qty: 2000
	Screws to hold 3d printed cap		91099A155	McMaster-Carr	3.6	25	8-8 Stainless Steel Phillips Flat Head Screw, Passivated, 4-40 Thread Size, 1/4" Long
	Screws to hold sensor PCB		94735A719	McMaster-Carr	5.99	25	Nylon Pan Head Screws, Phillips, 4-40 Thread, 5/16" Long
	Ethernet connector of the flow block	Modular Jack 8P8C With 8 Wires	HWS3909		1.97	1	https://www.peconnectors.com/
				Cost/sensor	2.8537
Patient Interface Box						unit/pkg
	Enclosure walls		8589K42	McMaster-Carr	11	3	clear acrylic 24x12x1/8
	Enclosure bck LCD panel		8505K742	McMaster-Carr	14.27	21	Black/White Acrylic Sheet 12" x 24" x 1/8",
	Spacers		90295A345	McMaster-Carr	4.52	5	Nylon Plastic washer for #4 screws
	Screws		95868A751	McMaster-Carr	9.18	12	Nylon Socket Head Screws 1/4-20, 2.25" long
	Spacers		90176A109	McMaster-Carr	2.19	6	Nylon Unthreaded Spacers 11/32 long
	Screws		92942A723	McMaster-Carr	7.08	10	Nylon Pan Head Screws Slotted, 4-40 Thread, 3/4" Long
	Screws		92942A721	McMaster-Carr	6.98	25	Off-White Nylon Pan Head Screws Slotted Drive Style, 4-40, 1/2" Long
	Nuts		94812A200	McMaster-Carr	7.14	7	Nylon Hex Nut 4-40 Thread Size, Black
	Nuts		94922A325	McMaster-Carr	12.68	25	Nylon 6/6 Plastic Cap Nut, 1/4"-20 Thread Size
	Cable Tie		7130K102	McMaster-Carr	6.2	100	3" Long, 5/8" Bundle Diameter, 10 lb. Break Strength,
	Rubber Bands for Assy.		12205T55	McMaster-Carr	10	500	Natural Rubber Bands Size 64, 1/4" Wide x 3-1/2" Long 500 boxes
				Cost/sensor	8.97659
CO2 Sensor						unit/pkg
	Carbon Dioxide Sensor Module		SCD30	Sensirion	42.05	1	Digi-Key
	M5 4 Position Circular Connector Plug, Male Pins		54-00096	Tensility International Corp	3.07	1	Digi-Key
	M5 4 Position Circular Connector Receptacle, Female Sockets		50-00605	Tensility International Corp	3.08	1	Digi-Key
	Modular Jack 8P8C with 8 Wires		HWS3909		1.97	1	Phoenix Enterprises
	O-ring 1.5mm wide, ID 40mm		9262K662	McMaster-Carr	0.18	1	Best fit o-ring selected
	4 4/40 x 1/4 Flat Head screws for cover
	4 4/40 x 1/4 Socket Head screws for Flow Block lid
	2 M1.6 x 16 screws for CO2 board		91290A296	McMaster-Carr	0.58	1
	4 M1.6 nuts		91828A006	McMaster-Carr	1.47	1
	Block				33.63	1
	Block Top				11.53	1
	Cover			3DGENCE America	11.92	1
				Cost/sensor	109.48
